# Effective high-throughput RT-qPCR screening for SARS-CoV-2 infections in children

**DOI:** 10.1101/2022.02.04.22270304

**Authors:** Felix Dewald, Isabelle Suárez, Ronja Johnen, Jan Grossbach, Roberto Moran-Tovar, Gertrud Steger, Alexander Joachim, Gibran Horemheb Rubio, Mira Fries, Florian Behr, Joao Kley, Andreas Lingnau, Alina Kretschmer, Carina Gude, Guadelupe Beazes-Flores, David Laveaga del Valle, Alberto Roblero-Hernandez, Jesus Magana-Cerino, Adriana Torres Hernandez, Jesus Ruiz-Quinones, Konstantin Schega, Viktoria Linne, Lena Junker, Marie Wunsch, Eva Heger, Elena Knops, Veronica Di Cristanziano, Meike Meyer, Christoph Hünseler, Lutz T. Weber, Jan-Christoffer Lüers, Gustav Quade, Hilmar Wisplinghoff, Carsten Tiemann, Rainer Zotz, Hassan Jomaa, Arthur Pranada, Ileana Herzum, Paul Cullen, Franz-Josef Schmitz, Paul Philipsen, Georg Kirchner, Cornelius Knabbe, Martin Hellmich, Michael Buess, Anna Wolff, Annelene Kossow, Johannes Niessen, Sebastian Jeworutzki, Jörg-Peter Schräpler, Michael Lässig, Jörg Dötsch, Gerd Fätkenheuer, Rolf Kaiser, Andreas Beyer, Jan Rybniker, Florian Klein

**Affiliations:** Institute of Virology, Faculty of Medicine, University Hospital Cologne, University of Cologne, Cologne, Germany; Center for Molecular Medicine Cologne, University of Cologne, Cologne, Germany; Department I of Internal Medicine, Division of Infectious Diseases, Faculty of Medicine, University Hospital Cologne, University of Cologne, Cologne; German Center for Infection Research, Partner Site Bonn-Cologne, Cologne, Germany; CECAD Research center, University of Cologne, Cologne, Germany; Institute for Biological Physics, University of Cologne, Cologne, Germany; Department of Pediatrics, Faculty of Medicine, University Hospital Cologne, University of Cologne, Cologne, Germany; Health department of Cologne, Cologne, Germany; Ministry of Schools and Education of North Rhine-Westphalia, Düsseldorf, Germany; Centro de Investigación en Enfermedades Tropicales y Emergentes, Hospital Regional de Alta Especialidad, Dr. Juan Graham Casasús, Villahermosa, Mexico; Bioclilab SA de CV, Villahermosa, Mexico; Department of Otorhinolaryngology, Head and Neck Surgery, Faculty of Medicine, University Hospital Cologne, University of Cologne, Cologne; MVZ Labor Dr. Quade & Kollegen GmbH, Cologne, Germany; Labor Dr. Wisplinghoff, Cologne, Germany; Labor Krone, Bad Salzuflen, Germany; Labor ZotzKlimas, Düsseldorf, Germany; Synlab, Leverkusen, Germany; Medizinisches Versorgungszentrum Dr. Eberhard & Partner, Dortmund, Germany; Medizinische Laboratorien Düsseldorf, Düsseldorf, Germany; MVZ Labor Münster, Münster, Germany; Mühlenkreiskliniken, Minden, Germany; Labor Mönchengladbach MVZ Dr. Stein und Kollegen, Mönchengladbach, Germany; Eurofins Laborbetriebsgesellschaft Gelsenkirchen GmbH & Eurofins MVZ Medizinisches Labor Gelsenkirchen GmbH, Gelsenkirchen, Germany; Heart- and Diabetes Center NRW, Medical Faculty, Ruhr-University Bochum, Institute for Laboratory and Transfusion Medicine, Bochum, Germany; Institute of Medical Statistics and Computational Biology, Faculty of Medicine, University Hospital Cologne, University of Cologne, Cologne; Institute for Hygiene, University Hospital Münster, Münster, Germany; Faculty of Social Science, Ruhr-University Bochum, Bochum, Germany

**Author notes:** contributed equally to this manuscript (Felix Dewald, Isabelle Suárez, Andreas Beyer, Jan Rybniker, Florian Klein).

## Abstract

Systematic SARS-CoV-2 testing is a valuable tool for infection control and surveillance. However, broad application of high sensitive RT-qPCR testing in children is often hampered due to unpleasant sample collection, limited RT-qPCR capacities and high costs. Here, we developed a high-throughput approach (‘Lolli-Method’) for SARS-CoV-2 detection in children, combining non-invasive sample collection with an RT-qPCR-pool testing strategy. SARS-CoV-2 infections were diagnosed with sensitivities of 100% and 93.9% when viral loads were >10^6^ copies/ml and >10^3^ copies/ml in corresponding Naso-/Oropharyngeal-swabs, respectively. For effective application of the Lolli-Method in schools and daycare facilities, SEIR-modeling indicated a preferred frequency of two tests per week. The developed test strategy was implemented in 3,700 schools and 698 daycare facilities in Germany, screening over 800,000 individuals twice per week. In a period of 3 months, 6,364 pool-RT-qPCRs tested positive (0.64%), ranging from 0.05% to 2.61% per week. Notably, infections correlated with local SARS-CoV-2 incidences and with a school social deprivation index. Moreover, in comparison with the alpha variant, statistical modeling revealed a 36.8% increase for multiple (≥2 children) infections per class following infections with the delta variant. We conclude that the Lolli-Method is a powerful tool for SARS-CoV-2 surveillance and infection control in schools and daycare.
