## Supplementary Data 1 for "Effective high-throughput RT-qPCR screening for SARS-CoV-2 infections in children"

### Sheet: Data
This table contains raw data of the validation of the Lolli-Method.
General information					Sampling information		Lolli-swab					Np-/Op-swab
ID	Gender	Age	Days after symptom onset	Days after first positive PCR	Side of sampling	Sampling time	Orf	E	N	RdRp/ N genes	Viral load	Orf	E	N	RdRp/ N genes	Viral load
3	M	11-20	5	-	Cologne	During day	-	-	-	NEG	0	-	-	-	35.25	103.148
4	F	11-20	2	-	Cologne	During day	-	-	-	41.68	1.37054	-	-	-	NEG	0
6	F	11-20	-	4	Cologne	During day	-	-	-	NEG	0	-	-	-	19.64	3.70832e+06
7	M	11-20	-	-	Cologne	During day	-	-	-	40.76	2.54326	-	-	-	23.66	248861
8	M	0-10	-	-	Cologne	During day	-	-	-	31.2	1568.33	-	-	-	26.56	35448.9
9	M	0-10	-	-	Cologne	During day	-	-	-	37.69	20.0151	-	-	-	28.48	9755.71
10	M	11-20	-	-	Cologne	During day	-	-	-	24.37	154435	-	-	-	13.5	2.29673e+08
11	M	11-20	-	-	Cologne	During day	-	-	-	NEG	0	-	-	-	15.4	6.40624e+07
12	F	11-20	9	-	Cologne	During day	-	-	-	NEG	0	-	-	-	37.16	28.5783
13	F	11-20	8	-	Cologne	During day	-	-	-	NEG	0	-	-	-	33.4	357.583
15	M	11-20	10	-	Cologne	During day	-	-	-	NEG	0	-	-	-	39.7	5.18499
16	M	0-10	2	-	Cologne	During day	-	-	-	33.58	316.844	-	-	-	21.61	986825
17	M	0-10	-	8	Cologne	During day	-	-	-	NEG	0	-	-	-	34.73	146.293
18	F	11-20	5	-	Cologne	During day	-	-	-	NEG	0	-	-	-	26.38	40006.9
19	F	0-10	-	6	Cologne	During day	-	-	-	33.53	327.67	-	-	-	29.8	4018.12
20	F	0-10	6	-	Cologne	During day	-	-	-	37.64	20.6991	-	-	-	24.73	121250
21	F	41-50	9	-	Cologne	During day	-	-	-	32.46	672.531	-	-	-	24.35	156525
22	M	11-20	-	8	Cologne	During day	-	-	-	NEG	0	-	-	-	36.06	59.8504
23	M	0-10	8	-	Cologne	During day	-	-	-	NEG	0	-	-	-	39.12	7.6563
24	M	11-20	10	-	Cologne	During day	-	-	-	36.74	37.8976	-	-	-	34.56	163.997
25	F	31-40	6	-	Cologne	Morning	-	-	-	31.76	1076.48	-	-	-	23.75	234256
26	F	11-20	11	-	Cologne	Morning	-	-	-	31.42	1352.8	-	-	-	23.28	321261
27	F	51-60	5	-	Cologne	Morning	-	-	-	32.4	700.202	-	-	-	22.19	668297
28	F	51-60	6	-	Cologne	Morning	-	-	-	33.73	286.463	-	-	-	24.99	101813
29	F	0-10	-	7	Cologne	Morning	-	-	-	27.99	13560.1	-	-	-	25.01	100453
31	F	41-50	10	-	Cologne	Morning	-	-	-	33.88	258.995	-	-	-	16.68	2.71044e+07
32	M	11-20	8	-	Cologne	Morning	-	-	-	NEG	0	-	-	-	27.9	14405.5
33	F	41-50	7	-	Cologne	Morning	-	-	-	31.94	953.833	-	-	-	22.48	549964
34	F	0-10	5	-	Cologne	Morning	-	-	-	35.8	71.2766	-	-	-	26.05	49939.5
35	M	11-20	4	-	Cologne	Morning	-	-	-	NEG	0	-	-	-	38.19	14.3033
36	F	41-50	4	-	Cologne	Morning	-	-	-	38.82	9.3664	-	-	-	26.27	43076.3
37	M	11-20	10	-	Cologne	Morning	-	-	-	32.56	628.822	-	-	-	25.16	90821.2
39	M	0-10	10	-	Cologne	Morning	-	-	-	NEG	0	-	-	-	32.68	580.105
40	M	51-60	7	-	Cologne	Morning	-	-	-	37.71	19.7479	-	-	-	34.14	217.476
42	M	0-10	6	-	Cologne	Morning	-	-	-	30.02	3465.9	-	-	-	17.99	1.12389e+07
43	F	11-20	7	-	Cologne	Morning	-	-	-	33.23	400.858	-	-	-	21.66	954219
45	F	31-40	11	-	Cologne	Morning	-	-	-	33.04	455.451	-	-	-	28.95	7113.63
46	M	31-40	5	-	Cologne	Morning	-	-	-	24.74	120438	-	-	-	29.22	5933.26
47	F	31-40	10	-	Cologne	Morning	-	-	-	NEG	0	-	-	-	33.36	367.325
48	F	11-20	12	-	Cologne	Morning	-	-	-	35.15	110.318	-	-	-	33.97	243.795
49	M	0-10	-	-	Cologne	Morning	-	-	-	36.64	40.5319	-	-	-	NEG	0
51	F	31-40	11	-	Cologne	Morning	-	-	-	41.74	1.31638	-	-	-	34.81	138.636
52	M	0-10	9	-	Cologne	Morning	-	-	-	25.53	70827.9	-	-	-	26.71	32049.9
53	M	11-20	9	-	Cologne	Morning	-	-	-	27.44	19623.6	-	-	-	31.79	1054.99
54	M	41-50	11	-	Cologne	Morning	-	-	-	NEG	0	-	-	-	41.6	1.44624
55	F	41-50	8	-	Cologne	Morning	-	-	-	37.01	31.6092	-	-	-	32.34	729.011
56	F	0-10	8	-	Cologne	Morning	-	-	-	32.93	490.394	-	-	-	29.79	4045.21
57	M	0-10	-	4	Cologne	Morning	-	-	-	28.09	12678.8	-	-	-	28.88	7456.25
62	M	41-50	10	-	Cologne	Morning	-	-	-	NEG	0	-	-	-	39.24	7.06313
65	M	41-50	13	-	Cologne	Morning	-	-	-	NEG	0	-	-	-	41.68	1.37054
66	F	41-50	10	-	Cologne	Morning	-	-	-	NEG	0	-	-	-	35.57	83.1901
68	M	0-10	-	7	Cologne	Morning	-	-	-	NEG	0	-	-	-	33.14	425.85
69	M	0-10	-	3	Cologne	Morning	-	-	-	40.99	2.17905	-	-	-	36.05	60.254
70	M	11-20	-	3	Cologne	Morning	-	-	-	NEG	0	-	-	-	40.12	3.90996
71	F	41-50	3	-	Cologne	Morning	-	-	-	NEG	0	-	-	-	24.79	116458
72	M	11-20	13	-	Cologne	Morning	-	-	-	32.32	738.875	-	-	-	32.47	668.027
72	M	11-20	13	-	Cologne	During day	-	-	-	35.99	62.733	-	-	-	28.93	7209.89
74	F	0-10	-	-	Cologne	Morning	-	-	-	NEG	0	-	-	-	33.56	321.131
75	F	11-20	3	-	Cologne	Morning	-	-	-	29.11	6388.46	-	-	-	22.93	406447
75	F	11-20	3	-	Cologne	During day	-	-	-	30.24	2989.58	-	-	-	23.67	247194
77	M	11-20	8	4	Cologne	Morning	-	-	-	33.18	414.556	-	-	-	24.21	171965
77	M	11-20	8	4	Cologne	During day	-	-	-	NEG	0	-	-	-	27.9	14405.5
82	F	51-60	5	-	Cologne	Morning	-	-	-	25.47	73742	-	-	-	21.9	812091
82	F	51-60	5	-	Cologne	During day	-	-	-	28.3	11010.1	-	-	-	19.09	5.36651e+06
84	M	11-20	5	-	Cologne	Morning	-	-	-	38.2	14.2075	-	-	-	22.47	553672
84	M	11-20	5	-	Cologne	During day	-	-	-	39.21	7.20697	-	-	-	26.33	41374
85	M	31-40	4	-	Cologne	Morning	-	-	-	21.07	1.41853e+06	-	-	-	19.4	4.35732e+06
85	M	31-40	4	-	Cologne	During day	-	-	-	19.8	3.33028e+06	-	-	-	17.68	1.38419e+07
87	F	11-20	-	-	Cologne	Morning	-	-	-	30.74	2136.42	-	-	-	25.99	51994.2
87	F	11-20	-	-	Cologne	During day	-	-	-	40.28	3.51138	-	-	-	30.69	2209.43
88	F	41-50	8	-	Cologne	Morning	-	-	-	34.91	129.625	-	-	-	19.15	5.15444e+06
88	F	41-50	8	-	Cologne	During day	-	-	-	NEG	0	-	-	-	34.66	153.339
90	F	0-10	11	-	Cologne	Morning	-	-	-	39.98	4.29567	-	-	-	32.46	672.531
91	F	41-50	6	-	Cologne	Morning	-	-	-	34.51	169.601	-	-	-	15.73	5.13209e+07
General information					Sampling information		Lolli-swab					Np-/Op-swab
ID	Gender	Age	Days after symptom onset	Days after first positive PCR	Side of sampling	Sampling time	Orf	E	N	RdRp/ N genes	Viral load	Orf	E	N	RdRp/ N genes	Viral load
91	F	41-50	6	-	Cologne	During day	-	-	-	29.1	6431.53	-	-	-	15.28	6.94424e+07
92	M	11-20	7	-	Cologne	Morning	-	-	-	30.73	2150.83	-	-	-	24.71	122890
92	M	11-20	7	-	Cologne	During day	-	-	-	37.39	24.4857	-	-	-	24.65	127947
93	F	51-60	5	-	Cologne	Morning	-	-	-	22.87	423170	-	-	-	16.75	2.5859e+07
94	F	21-30	10	-	Cologne	Morning	-	-	-	37.16	28.5783	-	-	-	31.25	1516.51
95	M	61-70	6	-	Cologne	Morning	-	-	-	29.85	3885.35	-	-	-	24.2	173125
97	M	41-50	6	-	Cologne	Morning	-	-	-	28.08	12764.3	-	-	-	30.87	1957.71
98	M	0-10	-	-	Cologne	Morning	-	-	-	20.8	1.70073e+06	-	-	-	18.63	7.3104e+06
98	M	0-10	-	-	Cologne	During day	-	-	-	NEG	0	-	-	-	32.02	903.909
99	F	0-10	7	-	Cologne	Morning	-	32.56	-	-	4141.13	-	28.01	-	-	136370
100	M	0-10	7	-	Cologne	Morning	-	33.8	-	-	1597.83	-	28.13	-	-	124363
102	M	41-50	8	-	Cologne	Morning	-	31.53	-	-	9134.04	-	29.19	-	-	55098.8
103	F	41-50	11	-	Cologne	Morning	-	35.53	-	-	423.166	-	32.85	-	-	3314.31
104	M	0-10	3	-	Cologne	Morning	-	33.27	-	-	2400.53	-	35.71	-	-	368.531
105	M	51-60	6	-	Cologne	Morning	NEG	-	-	-	0	-	36.92	-	-	145.51
106	F	11-20	8	-	Cologne	Morning	-	37.3	-	-	108.68	-	34.77	-	-	758.576
107	F	41-50	9	-	Cologne	Morning	NEG	-	-	-	0	37.49	37.49	-	-	93.9238
108	M	31-40	9	-	Cologne	Morning	-	-	-	33.61	310.52	-	-	-	27.04	25675.4
109	M	51-60	8	-	Cologne	Morning	-	-	-	28.87	7506.53	-	-	-	29.64	4474.22
115	M	41-50	5	-	Cologne	Morning	32.32	34.19	-	-	1184.27	30.63	30.68	-	-	17545.7
116	F	31-40	1	-	Cologne	Morning	-	32.15	-	-	5673.74	34.97	36.88	-	-	150.049
118	F	0-10	-	-	Cologne	Morning	32.43	33.2	-	-	2533.11	33.64	33.83	-	-	1561.44
119	F	11-20	1	-	Cologne	Morning	29.81	30.56	-	-	19239.6	24.08	24.02	-	-	2.92102e+06
120	F	71-80	4	-	Cologne	Morning	19.85	20.09	-	-	5.97502e+07	23.25	23.14	-	-	5.7418e+06
121	M	11-20	0	-	Cologne	Morning	29.54	30.24	-	-	24599.6	28.01	28.04	-	-	133263
122	M	11-20	-	-	Cologne	Morning	28.62	28.84	-	-	72090.9	27.61	27.49	-	-	203309
123	M	41-50	2	-	Cologne	Morning	29.54	30.78	-	-	16248.6	33.19	34.03	-	-	1339.11
127	M	21-30	2	-	Cologne	Morning	32.18	32.88	-	-	3238.82	27.26	27.28	-	-	238891
130	F	NA	NA	NA	Cologne	Morning	34.1	32.56	-	-	4141.13	NEG	NEG	-		0
132	M	21-30	7	-	Cologne	Morning	NEG	33.27	-	-	2400.53	33.96	35.26	-	-	520.674
133	M	21-30	11	-	Cologne	Morning	NEG	NEG	-	-	0	32.71	33.8	-	-	1597.83
134	F	0-10	6	-	Cologne	Morning	31.71	32.85	-	-	3314.31	25.05	25.35	-	-	1.05179e+06
135	F	21-30	7	-	Cologne	Morning	29.84	30.79	-	-	16124.3	23.89	23.76	-	-	3.5666e+06
136	F	21-30	7	-	Cologne	Morning	30.61	31.9	-	-	6874.7	30.14	30.14	-	-	26563.2
137	M	21-30	4	-	Cologne	Morning	32.53	33.8	-	-	1597.83	24.12	24.17	-	-	2.60318e+06
138	M	11-20	4	-	Cologne	Morning	29.35	29.77	-	-	35293.1	28.62	28.48	-	-	95050.5
139	F	31-40	2	-	Cologne	Morning	30.08	30.32	-	-	23133.7	18.28	17.68	-	-	3.80335e+08
141	M	31-40	7	-	Cologne	Morning	NEG	NEG	-	-	0	34.26	36.97	-	-	140.028
144	F	NA	NA	NA	Cologne	Morning	22.4	22.14	-	-	1.23762e+07	NEG	NEG	-		0
145	M	61-70	5	-	Cologne	Morning	30.04	31.01	-	-	13617.7	19.62	19.73	-	-	7.87795e+07
148	F	21-30	7	-	Cologne	Morning	NEG	35	-	-	635.749	31.19	28.41	-	-	100300
150	M	11-20	10	-	Cologne	Morning	NEG	NEG	-	-	0	35.7	36.32	-	-	230.683
153	F	11-20	5	-	Cologne	Morning	30.31	30.88	-	-	15047.4	22.68	22.48	-	-	9.53199e+06
155	F	51-60	-	-	Cologne	Morning	NEG	33.8	-	-	1597.83	NEG	NEG	-	-	0
158	M	41-50	8	-	Cologne	Morning	32.28	33.19	-	-	2552.64	26.37	26.55	-	-	418488
159	M	11-20	3	-	Cologne	Morning	NEG	31.53	-	-	9134.04	33.49	35.29	-	-	508.815
160	M	41-50	10	-	Cologne	Morning	NEG	NEG	-	-	0	NEG	37.38	-	-	102.203
161	M	11-20	12	-	Cologne	Morning	31.05	31.78	-	-	7538.39	32.56	34.99	-	-	640.65
162	F	0-10	-	-	Cologne	Morning	NEG	37.74	-	-	77.5159	35.01	35.01	-	-	630.885
163	F	0-10	10	-	Cologne	Morning	NEG	35.53	-	-	423.166	33	34.27	-	-	1113.7
166	F	21-30	4	2	Cologne	Morning	NEG	NEG	-	-	0	31.81	34.01	-	-	1359.84
166	F	21-30	4	2	Cologne	During day	NEG	NEG	-	-	0	32.02	33.15	-	-	6269.45
167	F	41-50	3	2	Cologne	Morning	32.27	34.1	-	-	1269.02	29.42	29.57	-	-	41152.6
167	F	41-50	3	2	Cologne	During day	NEG	NEG	-	-	0	28.77	28.8	-	-	76072.6
168	M	31-40	6	2	Cologne	Morning	31.77	33.03	-	-	2886.39	28.07	27.5	-	-	201754
168	M	31-40	6	2	Cologne	During day	27.27	27.96	-	-	240733	19.93	20.06	-	-	6.75625e+07
169	F	21-30	6	2	Cologne	Morning	33.81	35.08	-	-	597.864	29.77	30.65	-	-	17954.6
169	F	21-30	6	2	Cologne	During day	32.58	34.93	-	-	4078.01	24.42	24.52	-	-	2.14842e+06
170	M	21-30	2	2	Cologne	Morning	-	-	-	20.8	1.70073e+06	-	-	-	18.63	7.3104e+06
171	F	51-60	-	2	Cologne	Morning	-	-	-	NEG	0	-	-	-	35.32	98.4086
172	F	31-40	5	3	Cologne	Morning	-	-	-	36.52	43.9357	-	-	-	20.09	2.7406e+06
173	F	51-60	6	3	Cologne	Morning	-	-	-	NEG	0	-	-	-	33.03	458.522
174	F	21-30	-	2	Cologne	Morning	-	-	-	NEG	0	-	-	-	34.45	176.579
175	F	51-60	9	2	Cologne	Morning	-	-	-	32.36	719.278	-	-	-	38.16	14.5946
176	F	21-30	7	2	Cologne	Morning	-	-	-	26.85	29172.1	-	-	-	26.57	35211.5
176	F	21-30	7	2	Cologne	During day	-	-	-	NEG	0	-	-	-	28.99	6924.97
177	F	21-30	2	2	Cologne	Morning	-	-	-	32.92	493.7	-	-	-	27.33	21129.1
177	F	21-30	2	2	Cologne	During day	-	-	-	38.4	12.4207	-	-	-	25.11	93924.7
178	F	21-30	5	2	Cologne	Morning	-	-	-	24.63	129678	-	-	-	15.94	4.45663e+07
178	F	21-30	5	2	Cologne	During day	-	-	-	28.77	8028.3	-	-	-	17.11	2.03024e+07
181	F	31-40	4	2	Cologne	Morning	-	-	-	NEG	0	-	-	-	31.62	1182.67
181	F	31-40	4	2	Cologne	During day	-	-	-	NEG	0	-	-	-	31.14	1632.86
182	F	41-50	7	2	Cologne	Morning	-	-	-	38.91	8.81671	-	-	-	26.71	32049.9
General information					Sampling information		Lolli-swab					Np-/Op-swab
ID	Gender	Age	Days after symptom onset	Days after first positive PCR	Side of sampling	Sampling time	Orf	E	N	RdRp/ N genes	Viral load	Orf	E	N	RdRp/ N genes	Viral load
182	F	41-50	7	2	Cologne	During day	-	-	-	NEG	0	-	-	-	27.57	17982
184	M	61-70	5	2	Cologne	Morning	-	-	-	30.79	2065.83	-	-	-	17.47	1.59398e+07
184	M	61-70	5	2	Cologne	During day	-	-	-	35.44	90.7845	-	-	-	19.8	3.33028e+06
185	F	61-70	-	0	Cologne	Morning	-	-	-	25.76	60684.8	-	-	-	21.35	1.17522e+06
185	F	61-70	-	0	Cologne	During day	-	-	-	26.77	30783.3	-	-	-	25.78	59874.6
186	M	21-30	7	2	Cologne	Morning	-	-	-	32.34	729.011	-	-	-	24.27	165170
186	M	21-30	7	2	Cologne	During day	-	-	-	28.48	9755.71	-	-	-	28.87	7506.53
187	M	31-40	11	2	Cologne	Morning	-	34.69	-	-	806.645	-	34.1	-	-	1269.02
188	F	21-30	-	0	Cologne	Morning	-	33.97	-	-	1402.26	-	24.6	-	-	1.87104e+06
189	M	31-40	-	0	Cologne	Morning	-	27.08	-	-	278553	-	19.53	-	-	9.18588e+07
190	F	41-50	5	2	Cologne	Morning	-	31.28	-	-	11067.4	-	22.75	-	-	7.7469e+06
193	F	51-60	5	2	Cologne	Morning	-	34.04	-	-	1328.87	-	33.85	-	-	1537.64
194	F	41-50	4	2	Cologne	Morning	-	24.08	-	-	2.78947e+06	-	28.44	-	-	98015.8
195	F	11-20	8	2	Cologne	Morning	-	32.08	-	-	5987.11	-	23.34	-	-	4.92426e+06
196	F	41-50	2	2	Cologne	Morning	-	32.15	-	-	5673.74	-	26.67	-	-	381644
197	M	31-40	3	-	Cologne	Morning	-	-	-	39.63	5.43472	-	-	-	36	62.3129
198	F	31-40	1	-	Cologne	Morning	-	-	-	33.8	273.3	-	-	-	33.5	334.343
199	F	21-30	5	-	Cologne	Morning	-	-	-	29.35	5436.92	-	-	-	33.48	338.867
225	M	11-20	2	-	Tabasco	During day	29.73	29.55	29.84	-	20288.2	15.67	10.47	15.06	-	5.78017e+08
226	F	41-50	9	-	Tabasco	During day	34.45	NEG	35.01	-	561.052	27	21.71	26.12	-	268196
227	M	11-20	2	-	Tabasco	During day	25.54	25.31	26.97	-	148683	11.66	7.6	11.06	-	9.27987e+09
228	M	41-50	6	-	Tabasco	During day	25.14	24.09	24.88	-	634145	21.95	16.66	22.03	-	4.58332e+06
229	F	21-30	10	-	Tabasco	During day	NEG	NEG	NEG	-	0	36.26	NEG	33.69	-	1402.33
230	M	51-60	6	-	Tabasco	During day	34.19	NEG	35.42	-	422.113	26.1	22.46	25.87	-	319009
231	M	61-70	7	-	Tabasco	During day	32.53	32.78	32.67	-	2846.29	23.02	22.11	24.47	-	842875
232	M	51-60	7	-	Tabasco	During day	32.38	34.16	31.83	-	5098.66	28.24	27.6	26.23	-	248484
233	M	51-60	4	-	Tabasco	During day	27.75	27.33	28.15	-	65555.6	16.28	14.98	15.29	-	4.92741e+08
234	F	51-60	4	-	Tabasco	During day	NEG	NEG	NEG	-	0	NEG	NEG	32.67	-	2846.29
235	M	41-50	4	-	Tabasco	During day	29.31	28.99	28.83	-	40893.8	13.7	12.43	12.95	-	2.49974e+09
236	F	81-90	7	-	Tabasco	During day	29.58	28.87	28.92	-	38417.7	22.59	22.25	23.19	-	2.04906e+06
237	M	71-80	8	-	Tabasco	During day	30.33	29.83	29.91	-	19326.1	24.64	24.13	25.21	-	504344
238	F	81-90	10	-	Tabasco	During day	28.97	28.15	28.67	-	45696.3	23.93	23.68	25.3	-	473806
239	M	41-50	6	-	Tabasco	During day	31.4	30.77	32.22	-	3889.65	24.44	25.6	26.39	-	222369
240	F	71-80	5	-	Tabasco	During day	NEG	NEG	34.05	-	1092.31	33.5	33.27	32.17	-	4026.99
241	F	51-60	6	-	Tabasco	During day	NEG	NEG	NEG	-	0	29.01	27.44	30.47	-	13102.7
242	M	21-30	7	-	Tabasco	During day	31.86	28.82	30.3	-	14743.4	18.2	15.63	18.7	-	4.62214e+07
243	M	21-30	3	-	Tabasco	During day	NEG	NEG	NEG	-	0	30.38	28.72	30.81	-	10348.7
244	F	41-50	6	-	Tabasco	During day	NEG	NEG	NEG	-	0	34.09	NEG	33.47	-	1633.65
245	M	41-50	6	-	Tabasco	During day	NEG	NEG	NEG	-	0	31.4	NEG	31.58	-	6064.66
246	F	31-40	5	-	Tabasco	During day	NEG	NEG	36.33	-	224.468	22.48	17.66	19.86	-	2.06642e+07
247	M	51-60	6	-	Tabasco	During day	25.51	24.78	25.42	-	435946	24.32	21.5	22.89	-	2.52334e+06
248	M	21-30	NA	-	Tabasco	During day	NEG	NEG	NEG	-	0	32.45	NEG	29.17	-	32298.4
249	F	51-60	4	-	Tabasco	During day	34	NEG	32.84	-	2529.54	27.22	26.17	26.29	-	238350
250	F	31-40	5	-	Tabasco	During day	26.95	26.97	26.05	-	281547	26.43	23.85	23.82	-	1.32335e+06
251	M	51-60	7	-	Tabasco	During day	33.27	31.35	31.77	-	5315.45	31.06	30.3	29.12	-	33438.8
252	M	51-60	NA	-	Tabasco	During day	31.19	30.95	28.98	-	36850.8	29.99	28.47	27.67	-	91470.6
253	F	51-60	4	-	Tabasco	During day	31.2	30.45	31.65	-	5777.08	19.34	16.82	18.9	-	4.02312e+07
254	M	81-90	6	-	Tabasco	During day	21.29	21.06	21.14	-	8.50014e+06	16.43	14.42	15.51	-	4.22971e+08
255	M	71-80	3	-	Tabasco	During day	NEG	NEG	36.82	-	159.76	20.3	19.26	18.83	-	4.22339e+07
256	F	>90	7	-	Tabasco	During day	31.46	27.42	30.89	-	9789.77	26.33	25.71	27.25	-	122425
257	M	81-90	7	-	Tabasco	During day	33.74	NEG	32.8	-	2600.75	28.17	27.7	28.32	-	58260.1
258	M	81-90	4	-	Tabasco	During day	NEG	NEG	NEG	-	0	25.14	24.41	24.19	-	1.02366e+06
259	F	51-60	NA	-	Tabasco	During day	NEG	NEG	NEG	-	0	34.58	NEG	33.34	-	1787.89
260	F	21-30	4	-	Tabasco	During day	NEG	NEG	NEG	-	0	35.55	29.93	31.56	-	6149.42
261	M	21-30	NA	-	Tabasco	During day	NEG	NEG	NEG	-	0	21.72	18.46	21.6	-	6.17706e+06
262	F	81-90	0	-	Tabasco	During day	NEG	NEG	NEG	-	0	32.28	27.98	29.42	-	27153.8
263	M	51-60	7	-	Tabasco	During day	NEG	NEG	NEG	-	0	28.36	26.75	27.93	-	76369.1
264	M	31-40	0	-	Tabasco	During day	33.83	34.76	32.79	-	2618.86	20.97	18.8	20.95	-	9.69822e+06
265	M	81-90	3	-	Tabasco	During day	26.73	26.81	26.51	-	204600	26.84	23.73	25.36	-	454482
266	F	51-60	NA	-	Tabasco	During day	NEG	NEG	NEG	-	0	31.57	29.5	29.76	-	21446.4
267	F	71-80	7	-	Tabasco	During day	20.81	18.28	22.24	-	3.96174e+06	31.18	35.62	31.13	-	8287.75
268	NA	NA	NA	-	Tabasco	During day	33.89	NEG	33.92	-	1195.44	24.52	24.49	25.16	-	522152
269	F	61-70	12	-	Tabasco	During day	NEG	NEG	36.47	-	203.685	31.18	28.94	31.69	-	5618.91
270	M	61-70	4	-	Tabasco	During day	NEG	NEG	NEG	-	0	24.61	21.02	24.22	-	1.00257e+06
271	F	51-60	4	-	Tabasco	During day	NEG	NEG	NEG	-	0	26.77	24.65	27.55	-	99414.5
272	F	41-50	5	-	Tabasco	During day	NEG	NEG	NEG	-	0	20.74	18.42	22.37	-	3.61996e+06
273	M	51-60	13	-	Tabasco	During day	NEG	NEG	34.78	-	658.15	33.59	NEG	30.75	-	10788.7
274	F	61-70	14	-	Tabasco	During day	NEG	NEG	NEG	-	0	28.42	27.22	26.98	-	147655
275	F	61-70	12	-	Tabasco	During day	NEG	NEG	NEG	-	0	32.11	31.07	31.6	-	5981.06
276	M	61-70	NA	-	Tabasco	During day	NEG	NEG	NEG	-	0	36.39	31.48	31.1	-	8462.11
277	F	51-60	NA	-	Tabasco	During day	NEG	NEG	NEG	-	0	18.13	14.43	15.85	-	3.34067e+08
278	F	21-30	6	-	Tabasco	During day	NEG	NEG	NEG	-	0	26.39	25.23	26.23	-	248484
279	F	71-80	7	-	Tabasco	During day	NEG	NEG	NEG	-	0	35.45	NEG	32.74	-	2711.33
General information					Sampling information		Lolli-swab					Np-/Op-swab
ID	Gender	Age	Days after symptom onset	Days after first positive PCR	Side of sampling	Sampling time	Orf	E	N	RdRp/ N genes	Viral load	Orf	E	N	RdRp/ N genes	Viral load
280	F	61-70	NA	-	Tabasco	During day	29.55	30.16	29.35	-	28505.5	28.34	26.68	26.62	-	189562
281	F	21-30	5	-	Tabasco	During day	33.42	NEG	33.34	-	1787.89	14.8	14.26	14.27	-	1.00011e+09
282	F	21-30	3	-	Tabasco	During day	NEG	NEG	NEG	-	0	29.16	28.89	27.6	-	96024
283	M	41-50	3	-	Tabasco	During day	NEG	NEG	NEG	-	0	28.79	28.96	27.27	-	120737
284	F	41-50	2	-	Tabasco	During day	NEG	NEG	NEG	-	0	NEG	NEG	33.09	-	2126.63
285	M	21-30	2	-	Tabasco	During day	NEG	NEG	NEG	-	0	35.51	NEG	32.91	-	2409.59
286	M	41-50	7	-	Tabasco	During day	NEG	NEG	NEG	-	0	NEG	NEG	34.23	-	964.041
287	F	61-70	NA	-	Tabasco	During day	NEG	NEG	NEG	-	0	20.89	20.17	20.76	-	1.10652e+07
288	M	61-70	10	-	Tabasco	During day	NEG	NEG	NEG	-	0	36.51	NEG	33.31	-	1825.51
289	F	51-60	9	-	Tabasco	During day	NEG	NEG	NEG	-	0	26.05	26.42	24.78	-	679718
290	M	31-40	6	-	Tabasco	During day	37.89	NEG	37.46	-	102.464	22.17	21.57	21.7	-	5.76291e+06
291	M	51-60	11	-	Tabasco	During day	NEG	NEG	NEG	-	0	27.78	27.53	26.9	-	156085
292	F	31-40	4	-	Tabasco	During day	27.92	28.19	28.37	-	56273.2	15.31	14.23	14.59	-	8.00937e+08
293	F	51-60	6	-	Tabasco	During day	31.81	33.41	31.31	-	7314.5	23.11	22.64	21.48	-	6.71352e+06
294	F	61-70	7	-	Tabasco	During day	35.7	NEG	33.19	-	1984.05	25.15	25.39	24.62	-	759544
295	M	31-40	7	-	Tabasco	During day	31.73	30.35	30.32	-	14540.2	27.56	26.4	26.06	-	279599
296	M	41-50	10	-	Tabasco	During day	35	NEG	36.77	-	165.401	24.48	23.81	27.64	-	93395
297	M	61-70	4	-	Tabasco	During day	26.63	24.83	25.19	-	511393	16.27	15.39	16.39	-	2.29656e+08
298	M	71-80	7	-	Tabasco	During day	28.69	27.44	26.67	-	183097	25.57	25.93	24.86	-	643009
299	M	61-70	7	-	Tabasco	During day	35.14	NEG	38.65	-	44.8648	26.8	24.3	27.33	-	115813
300	M	31-40	3	-	Tabasco	During day	31.07	30.12	31.26	-	7572.76	20.9	17.49	20.7	-	1.15357e+07
301	F	51-60	8	-	Tabasco	During day	29.12	27.11	27.96	-	74795.5	27.53	25.23	28.03	-	71248.8
302	M	11-20	7		Tabasco	During day	33.96	NEG	33.05	-	2186.49	28.97	27.52	28.87	-	39774.2
303	M	51-60	6	-	Tabasco	During day	34.44	NEG	37.78	-	82.0586	30.11	29.31	29.71	-	22203.7
304	M	51-60	4	-	Tabasco	During day	30.95	36.01	31.22	-	7785.93	21.01	22.64	22.26	-	3.90713e+06
305	F	51-60	7	-	Tabasco	During day	23.82	25.63	24.41	-	878713	20.89	22.16	22.19	-	4.10162e+06
306	M	41-50	0	-	Tabasco	During day	27.73	26.06	27.31	-	117432	19.37	19.05	20.95	-	9.69822e+06
307	F	71-80	0	-	Tabasco	During day	26.68	25.58	27.12	-	133984	22.21	22.08	23.44	-	1.72268e+06
308	M	81-90	0	-	Tabasco	During day	33.53	33.53	33.36	-	1763.25	27.76	27.71	28.61	-	47639.3
309	M	61-70	7	-	Tabasco	During day	29.81	26.4	29.63	-	23471.3	25.9	21.23	23.91	-	1.24322e+06
310	F	31-40	9	-	Tabasco	During day	31.44	27.72	31.63	-	5857.82	30.97	27.56	31.01	-	9007.5
311	M	41-50	6	-	Tabasco	During day	29.84	25.65	28.56	-	49321.4	31.18	26.74	28.6	-	47971.1
312	M	71-80	6	-	Tabasco	During day	NEG	NEG	NEG	-	0	25.98	21.8	27	-	145620
313	M	61-70	7	-	Tabasco	During day	32.44	28.23	31.05	-	8760.9	18.96	14.12	17.42	-	1.12366e+08
314	M	51-60	8	-	Tabasco	During day	36.44	31.5	34.98	-	572.855	21.61	18.24	22.49	-	3.3307e+06
315	M	21-30	5	-	Tabasco	During day	22.01	17.9	22.3	-	3.80016e+06	31.23	27.53	29.43	-	26966
316	M	21-30	8	-	Tabasco	During day	33.02	29.66	33.35	-	1775.53	26.49	23.57	27.5	-	102925
317	M	31-40	8	-	Tabasco	During day	NEG	NEG	NEG	-	0	25.5	23.16	26.45	-	213300
318	M	61-70	8	-	Tabasco	During day	22.09	18.27	23.32	-	1.87229e+06	18.8	15.29	20.9	-	1.00407e+07
319	M	51-60	7	-	Tabasco	During day	30.95	31.37	30.35	-	14240.6	19.39	17.32	19.61	-	2.45793e+07
320	F	51-60	9	-	Tabasco	During day	30.41	24.62	28.6	-	47971.1	18.87	17.05	20.01	-	1.86212e+07
321	F	41-50	10	-	Tabasco	During day	28.98	21.77	28.51	-	51062.9	28.33	21.52	28.25	-	61160.3
322	M	41-50	6	-	Tabasco	During day	29.89	29.95	30.3	-	14743.4	28.19	25.41	26.54	-	200385
323	F	71-80	11	-	Tabasco	During day	34.1	NEG	34	-	1130.88	24.94	21.87	22.36	-	3.64517e+06
324	M	71-80	10	-	Tabasco	During day	32	NEG	31.59	-	6022.71	21.56	18.73	21	-	9.36747e+06
325	F	61-70	9	-	Tabasco	During day	35.13	NEG	33.68	-	1412.1	30.71	28.82	26.76	-	172011
326	M	51-60	8	-	Tabasco	During day	31.69	24.85	29.47	-	26227.8	30.57	24.08	30.15	-	16361
327	M	71-80	4	-	Tabasco	During day	NEG	NEG	36.41	-	212.345	33.18	24.32	29.57	-	24469.3
328	M	71-80	NA	-	Tabasco	During day	32.07	30.12	30.39	-	13850.7	27.73	18.57	26.04	-	283507
329	M	41-50	7	-	Tabasco	During day	24.29	20.94	23.88	-	1.26937e+06	25.05	21.49	24.41	-	878713
330	F	51-60	6	-	Tabasco	During day	35.53	NEG	35.93	-	296.288	26.45	23.35	26.09	-	273838
331	F	71-80	NA	-	Tabasco	During day	32.7	27.89	31.18	-	8005.09	32.34	28.84	30.85	-	10065.3
332	M	71-80	NA	-	Tabasco	During day	35.4	28.7	32.93	-	2376.38	28.71	25.61	28.57	-	48980.3
333	F	71-80	NA	-	Tabasco	During day	36.33	NEG	34.97	-	576.845	34.61	30.39	33.15	-	2039.89
334	M	71-80	NA	-	Tabasco	During day	35.9	NEG	34.61	-	740.565	28.44	25.21	28.43	-	53978.1
335	M	31-40	NA	-	Tabasco	During day	24.1	19.82	23.97	-	1.19251e+06	30.92	27.56	29.9	-	19460.7
