## Supplementary Data 2 for "Effective high-throughput RT-qPCR screening for SARS-CoV-2 infections in children"

### Sheet: Data
This table contains raw data of the validation of the Lolli-Method.
	Morning				1h after breakfast
ID	Orf	E	RdRp/ N genes	Viral load	Orf	E	RdRp/ N genes	Viral load
72	-	-	32.32	738.875	-	-	33.02	461.614
75	-	-	29.11	6388.46	-	-	30.81	2038.25
77	-	-	33.18	414.556	-	-	37.08	30.1567
82	-	-	25.47	73742	-	-	28.22	11618.2
84	-	-	38.2	14.2075	-	-	36.46	45.7434
85	-	-	21.07	1.41853e+06	-	-	22.21	659375
87	-	-	30.74	2136.42	-	-	36.62	41.0803
88	-	-	34.91	129.625	-	-	38.82	9.3664
90	-	-	39.98	4.29567	-	-	39.47	6.05163
91	-	-	34.51	169.601	-	-	33.78	276.997
92	-	-	30.73	2150.83	-	-	30.54	2443.75
99	-	-	32.56	628.822	-	-	33.66	300.26
100	-	-	33.8	273.3	-	-	31.6	1198.67
102	-	-	31.53	1256.4	-	-	31.54	1247.99
103	-	-	35.53	85.4566	-	-	29.71	4268.63
104	-	-	33.27	390.227	-	-	31.61	1190.64
108	-	-	33.61	310.52	-	-	37.44	23.6766
109	-	-	28.87	7506.53	-	-	30.54	2443.75
115	-	34.19	-	1184.27	-	34.96	-	655.582
116	-	32.15	-	5580.42	-	34.37	-	1031.37
118	-	33.2	-	2492.68	-	34.35	-	1047.33
119	-	30.56	-	18908.9	-	32.07	-	6033.26
120	-	20.09	-	5.84341e+07	-	21.06	-	2.83666e+07
121	-	30.24	-	24173.2	-	35.36	-	482.183
122	-	28.84	-	70794.6	-	32.63	-	3924.38
123	-	30.78	-	15971	-	35.37	-	478.494
127	-	32.88	-	3186.64	-	36.98	-	138.957
130	-	36.04	-	281.838	-	37.31	-	107.848
132	-	36.42	-	210.539	-	35.05	-	611.799
134	-	32.85	-	3260.87	-	35.49	-	436.367
136	-	31.9	-	6760.83	-	33.63	-	1820.68
137	-	33.8	-	1572.78	-	30.06	-	28246.5
138	-	29.77	-	34673.7	-	31.87	-	7034.93
139	-	30.32	-	22733.5	-	30.63	-	18232.5
145	-	31.01	-	13386.5	-	33.26	-	2419.03
153	-	30.88	-	14791.1	-	35.97	-	301.824
155	-	36.87	-	149.05	-	36.18	-	256.868
158	-	33.19	-	2511.89	-	29.9	-	31939.7
163	-	36.93	-	142.342	-	NEG	-	0
336*	-	36.15	-	259.02	-	33.58	-	1891.95
*Patient was only sampled for this part of the validation. Data on age and gender is not available.
