## Supplementary Data 3 for "Effective high-throughput RT-qPCR screening for SARS-CoV-2 infections in children"

### Sheet: Data
This table contains raw data of the validation of the Lolli-Method.
	Swab-Type A				Swab-Type B				Swab-Type C				Swab-Type D
ID	Orf	E	RdRp/ N genes	Viral load	Orf	E	RdRp/ N genes	Viral load	Orf	E	RdRp/ N genes	Viral load	Orf	E	RdRp/ N genes	Viral load
102	30.54	-	-	19201.4	31.21	-	-	11481.5	32.85	-	-	3260.87	31.53	-	-	8981.18
103	36.96	-	-	139.102	35.61	-	-	392.043	36.75	-	-	163.431	35.53	-	-	416.869
105	NEG	-	-	0	36.13	-	-	263.027	NEG	-	-	0	NEG	-	-	0
106	36.15	-	-	259.02	37.41	-	-	98.4767	38.11	-	-	57.544	37.3	-	-	107.152
107	NEG	-	-	0	NEG	-	-	0	NEG	-	-	0	NEG	-	-	0
108	-	-	32.25	885.998	-	-	31.29	1689.63	-	-	32.98	542.304	-	-	33.61	355.024
109	-	-	31.81	1191.05	-	-	28.81	8954.72	-	-	29.44	5862.28	-	-	28.87	8600.62
115	31.4	33.26	-	2380.49	30.82	32.31	-	4935.52	32.41	34.04	-	1308.18	32.32	34.19	-	1165.91
116	32.24	33.6	-	1833.72	32.45	34.1	-	1249.3	34.09	35.47	-	436.516	32.15	-	-	5580.42
120	20.96	21.14	-	2.61016e+07	19.62	19.78	-	7.4131e+07	21.52	21.57	-	1.87643e+07	19.85	20.09	-	5.84341e+07
121	29.5	30.67	-	17378	29.01	29.69	-	36869.5	30.31	31.02	-	13284.1	29.54	30.24	-	24173.2
130	33.1	34.01	-	1338.65	33.11	34.06	-	1288.25	32.11	33.31	-	2290.87	34.1	36.04	-	281.838
132	NEG	36.7	-	169.824	NEG	NEG	-	0	NEG	NEG	-	0	NEG	36.42	-	210.539
133	38.77	34.54	-	891.251	NEG	NEG	-	0	NEG	35.41	-	457.088	NEG	NEG	-	0
134	31.44	33.07	-	2754.23	31.92	33.42	-	2105.39	30.42	32.26	-	5128.61	31.71	32.85	-	3260.87
135	30.43	31.97	-	6407.18	28.73	29.29	-	50118.7	28.78	29.81	-	33625.3	29.84	30.79	-	15848.9
137	33.02	35.33	-	486.034	33.11	34.44	-	962.351	32.47	33.97	-	1380.38	32.53	33.8	-	1572.78
139	30.36	30.6	-	18337.2	31.43	31.53	-	8981.18	29.63	29.94	-	30432.2	30.08	30.32	-	22733.5
144	22.97	22.83	-	7.134e+06	25.41	25.34	-	1.03912e+06	25	25.27	-	1.09648e+06	22.4	22.14	-	1.21153e+07
145	30.28	31.31	-	10633.3	30.45	31.32	-	10552	30.25	31.3	-	10715.2	30.04	31.01	-	13386.5
148	NEG	34.31	-	1063.33	NEG	NEG	-	0	34.1	34.4	-	992.354	NEG	35	-	626.133
153	30.32	30.8	-	15727.8	30.03	30.14	-	26101.6	29.4	29.55	-	41051.9	30.31	30.88	-	14791.1
