## Supplementary Data 4 for "Effective high-throughput RT-qPCR screening for SARS-CoV-2 infections in children"

### Sheet: Data
This table contains raw data of the validation of the Lolli-Method.
General information		Single-PCR				Pool-PCR
ID	Pooled samples (n)	Orf	E	RdRp/ N genes	Viral load	Orf	E	RdRp/ N genes	Viral load
108	18	-	-	33.61	355.024	-	-	35.66	89.4488
109	18	-	-	28.87	8600.62	-	-	29.45	5822.99
116	18	32.15	-	-	5580.42	-	35.13	-	566.674
118	18	32.43	33.2	-	2492.68	32.65	34.62	-	838.172
119	18	29.81	30.56	-	18908.9	32.02	32.97	-	2973.95
122	18	28.62	28.84	-	70794.6	31.97	32.09	-	5843.41
123	18	29.54	30.78	-	15971	30.47	32.31	-	4935.52
127	18	32.18	32.88	-	3186.64	32.4	34.43	-	969.765
130	18	34.1	36.04	-	281.838	34.13	35.74	-	354.813
132	18	NEG	36.42	-	210.539	NEG	36.71	-	168.526
136	18	30.61	31.9	-	6760.83	32.2	33.88	-	1479.11
137	100	32.53	33.8	-	1572.78	NEG	37.27	-	109.648
138	100	29.35	29.77	-	34673.7	31.21	32.06	-	5979.52
144	18	22.4	22.14	-	1.21153e+07	25.01	24.77	-	1.60941e+06
145	50	30.04	31.01	-	13386.5	31.89	32.83	-	3311.31
148	50	NEG	35	-	626.133	NEG	34.45	-	954.993
158	18	32.28	33.19	-	2511.89	31.38	32.32	-	4897.79
