## Supplementary Data 5 for "Effective high-throughput RT-qPCR screening for SARS-CoV-2 infections in children"

### Sheet: Data
This table contains raw data of the validation of the Lolli-Method.
General information				Sampling information		Lolli-swab					Np-/Op-swab
ID	Gender	Age	Days after symptom onset	Side of sampling	Sampling time	Orf	E	N	RdRp/ N genes	Viral load	Orf	E	N	RdRp/ N genes	Viral load
1	Female	0-10	7	Cologne	During day	-	-	-	NEG	0	-	-	-	NEG	0
2	Female	0-10	6	Cologne	During day	-	-	-	NEG	0	-	-	-	NEG	0
5	Female	0-10	-	Cologne	During day	-	-	-	NEG	0	-	-	-	NEG	0
14	Male	0-10	9	Cologne	During day	-	-	-	NEG	0	-	-	-	NEG	0
30	Female	31-40	-	Cologne	Morning	-	-	-	NEG	0	-	-	-	NEG	0
38	Female	0-10	5	Cologne	Morning	-	-	-	NEG	0	-	-	-	NEG	0
41	Female	41-50	4	Cologne	Morning	-	-	-	NEG	0	-	-	-	NEG	0
44	Male	0-10	-	Cologne	Morning	-	-	-	NEG	0	-	-	-	NEG	0
50	Male	31-40	9	Cologne	Morning	-	-	-	NEG	0	-	-	-	NEG	0
58	Male	11-20	-	Cologne	Morning	-	-	-	NEG	0	-	-	-	NEG	0
59	Male	0-10	-	Cologne	Morning	-	-	-	NEG	0	-	-	-	NEG	0
60	Male	0-10	0	Cologne	Morning	-	-	-	NEG	0	-	-	-	NEG	0
61	Male	31-40	0	Cologne	Morning	-	-	-	NEG	0	-	-	-	NEG	0
63	Female	41-50	-	Cologne	Morning	-	-	-	NEG	0	-	-	-	NEG	0
64	Female	0-10	-	Cologne	Morning	-	-	-	NEG	0	-	-	-	NEG	0
67	Female	11-20	-	Cologne	Morning	-	-	-	NEG	0	-	-	-	NEG	0
73	Female	31-40	3	Cologne	Morning	-	-	-	NEG	0	-	-	-	NEG	0
74	Female	0-10	-	Cologne	During day	-	-	-	NEG	0	-	-	-	NEG	0
76	Male	31-40	3	Cologne	Morning	-	-	-	NEG	0	-	-	-	NEG	0
78	Female	31-40	-	Cologne	Morning	-	-	-	NEG	0	-	-	-	NEG	0
79	Male	31-40	-	Cologne	Morning	-	-	-	NEG	0	-	-	-	NEG	0
80	Male	31-40	-	Cologne	Morning	-	-	-	NEG	0	-	-	-	NEG	0
81	Female	0-10	-	Cologne	Morning	-	-	-	NEG	0	-	-	-	NEG	0
83	Female	11-20	-	Cologne	Morning	-	-	-	NEG	0	-	-	-	NEG	0
86	Male	41-50	-	Cologne	Morning	-	-	-	NEG	0	-	-	-	NEG	0
89	Female	21-30	-	Cologne	Morning	-	-	-	NEG	0	-	-	-	NEG	0
90	Female	0-10	11	Cologne	During day	NEG	-	-	-	0	NEG	-	-	-	0
96	Female	41-50	-	Cologne	Morning	-	-	-	NEG	0	-	-	-	NEG	0
101	Female	0-10	-	Cologne	Morning	NEG	-	-	-	0	NEG	-	-	-	0
111	Male	41-50	1	Cologne	Morning	NEG	-	-	-	0	NEG	-	-	-	0
112	Female	31-40	2	Cologne	Morning	NEG	-	-	-	0	NEG	-	-	-	0
113	Female	0-10	-	Cologne	Morning	NEG	-	-	-	0	NEG	-	-	-	0
114	Male	11-20	6	Cologne	Morning	NEG	-	-	-	0	NEG	-	-	-	0
117	Male	11-20	-	Cologne	Morning	NEG	-	-	-	0	NEG	-	-	-	0
124	Female	11-20	-	Cologne	Morning	NEG	-	-	-	0	NEG	-	-	-	0
125	Male	11-20	-	Cologne	Morning	NEG	-	-	-	0	NEG	-	-	-	0
126	Female	21-30	-	Cologne	Morning	NEG	-	-	-	0	NEG	-	-	-	0
128	Female	51-60	0	Cologne	Morning	NEG	NEG	-	-	0	NEG	NEG	-	-	0
129	Female	21-30	1	Cologne	Morning	NEG	NEG	-	-	0	NEG	NEG	-	-	0
131	Male	0-10	-	Cologne	Morning	NEG	NEG	-	-	0	NEG	NEG	-	-	0
140	Female	0-10	2	Cologne	Morning	NEG	NEG	-	-	0	NEG	NEG	-	-	0
146	Female	61-70	6	Cologne	Morning	NEG	NEG	-	-	0	NEG	NEG	-	-	0
147	Female	51-60	-	Cologne	Morning	NEG	NEG	-	-	0	NEG	NEG	-	-	0
149	Male	41-50	-	Cologne	Morning	NEG	NEG	-	-	0	NEG	NEG	-	-	0
152	Male	41-50	-	Cologne	Morning	NEG	NEG	-	-	0	NEG	NEG	-	-	0
154	Male	11-20	-	Cologne	Morning	NEG	NEG	-	-	0	NEG	NEG	-	-	0
156	Female	31-40	-	Cologne	Morning	NEG	NEG	-	-	0	NEG	NEG	-	-	0
179	Male	21-30	-	Cologne	Morning	-	-	-	NEG	0	-	-	-	NEG	0
179	Male	21-30	-	Cologne	During day	-	-	-	NEG	0	-	-	-	NEG	0
180	Male	21-30	-	Cologne	Morning	-	-	-	NEG	0	-	-	-	NEG	0
180	Male	21-30	-	Cologne	During day	-	-	-	NEG	0	-	-	-	NEG	0
183	Male	41-50	-	Cologne	Morning	-	-	-	NEG	0	-	-	-	NEG	0
183	Male	41-50	-	Cologne	During day	-	-	-	NEG	0	-	-	-	NEG	0
191	Male	0-10	-	Cologne	Morning	-	NEG	-	-	0	-	NEG	-	-	0
192	Female	0-10	-	Cologne	Morning	-	NEG	-	-	0	-	NEG	-	-	0
