## Supplementary Data 6 for "Effective high-throughput RT-qPCR screening for SARS-CoV-2 infections in children"

### Sheet: Data
This table gives an overview on the performed RT-qPCRs during the SARS-CoV-2 screening in schools.
Calendar week	Lab ID	Pool- PCRs (n)	Positive Pool-PCRs (n)	Positive Pool-PCRs (%)	Pool-PCR results before 6:00 a.m. (%)	Single- PCRs (n)	Positive Single-PCRs (n)	Single- PCRs results before 6:00 a.m. (%)	Schools (n)	Students (estimated n)
19	Total	62981	287	0.455693	77.8	2649	136	67.76	3215	452521
	1	10917	42	0.384721	81.6	0	0	-	526	79479.5
	2	9708	46	0.473836	100	372	20	95.7	528	68795.2
	3	10085	25	0.247893	37.01	701	43	39.37	448	74811.6
	4	7450	19	0.255034	99.64	242	13	100	444	52762
	5	5743	46	0.800975	97.41	147	12	60.54	336	42886.2
	6	5384	12	0.222883	27.08	120	7	93.33	252	36165.3
	7	5684	18	0.316678	100	255	11	19.22	267	41710.4
	8	1669	10	0.599161	99.34	104	6	100	99	11716.4
	9	724	4	0.552486	87.15	0	0	-	26	5162.16
	10	2424	43	1.77393	100	492	14	100	92	17534.5
	11	1413	15	1.06157	0	141	5	0	116	9897.6
	12	1780	7	0.393258	100	75	5	100	81	11599.7
20	Total	114134	337	0.295267	90.86	3137	192	90.88	3608	615306
	1	20576	37	0.179821	78	0	0	-	570	112803
	2	16273	55	0.337983	100	558	35	98.75	549	87052.3
	3	15381	39	0.25356	99.92	758	36	98.94	477	84443
	4	15426	45	0.291715	98.72	505	42	99.6	478	82765.8
	5	12804	56	0.437363	97.31	275	16	98.55	442	70424
	6	8098	12	0.148185	81.29	164	10	92.07	258	41083.8
	7	9302	21	0.225758	100	283	16	60.07	304	50980.4
	8	3289	14	0.425661	99.94	158	11	93.67	101	17492.3
	9	4238	23	0.542709	75.27	0	0	-	127	22611.5
	10	3164	20	0.632111	99.97	252	14	100	92	17291.6
	11	2779	8	0.287873	0	99	7	0	128	14342.4
	12	2804	7	0.249643	100	85	5	64.71	83	14016
21	Total	64222	178	0.277164	95.82	1930	109	94.61	3614	693232
	1	10126	41	0.404898	99.48	206	9	100	566	110803
	2	9757	34	0.348468	99.99	348	24	100	555	105325
	3	8797	35	0.397863	97.61	614	36	95.44	474	96959.3
	4	8994	8	0.0889482	99.8	174	5	99.43	476	97218.4
	5	8306	14	0.168553	98.45	155	8	96.13	453	90658.8
	6	4332	1	0.023084	100	33	1	93.94	257	44300.2
	7	4916	9	0.183076	99.96	108	7	93.52	306	53398.2
	8	1698	9	0.530035	100	95	5	100	101	17980.4
	9	2504	9	0.359425	75.48	0	0	-	127	26380.5
	10	1616	7	0.433168	99.75	76	3	100	92	17607
	11	1653	5	0.30248	0	50	4	0	125	17227
	12	1523	6	0.393959	100	71	7	85.92	83	15374.5
22	Total	77545	204	0.263073	95.66	4032	116	86.9	3655	672405
	1	13527	58	0.428772	85.72	1149	18	65.36	572	116475
	2	12048	38	0.315405	96.57	675	25	99.85	567	104733
	3	10838	10	0.0922679	99.67	436	10	90.6	479	91553.2
	4	9487	9	0.0948667	99.91	240	7	99.58	477	82411
	5	10432	46	0.440951	98.95	816	30	91.42	455	92285.7
	6	5043	7	0.138806	100	129	6	96.12	259	43881.2
	7	5741	7	0.12193	99.98	125	6	91.2	310	50381
	8	1990	7	0.351759	100	135	3	100	101	17744.7
	9	2734	8	0.292612	89.65	0	0	-	133	24012.4
	10	1909	2	0.104767	100	86	2	100	92	16944.3
	11	1906	6	0.314795	69.41	133	2	99.25	129	16764.9
	12	1890	6	0.31746	100	108	7	100	83	15218.5
23	Total	80366	142	0.176692	99.58	3140	87	98.76	3655	695707
	1	13715	36	0.262486	99.23	657	10	100	575	117677
	2	12409	33	0.265936	99.96	822	25	99.76	562	107798
	3	11082	5	0.0451182	99.59	91	2	89.01	479	93465.1
	4	10476	14	0.133639	99.9	359	6	100	478	90642.9
	5	10851	22	0.202746	99.66	437	21	97.48	457	95544.7
	6	5132	3	0.0584567	100	171	2	99.42	259	44550.9
	7	5892	7	0.118805	99.98	147	6	93.2	308	51867.4
	8	2023	9	0.444884	100	182	8	100	102	18075.6
	9	2999	3	0.100033	95.87	0	0	-	132	26544.7
	10	1924	3	0.155925	99.74	126	1	98.41	92	17036.9
	11	1962	3	0.152905	100	64	3	100	129	17202.8
	12	1901	4	0.210416	99.89	84	3	96.43	83	15299.9
Calendar week	Lab ID	Pool- PCRs (n)	Positive Pool-PCRs (n)	Positive Pool-PCRs (%)	Pool-PCR results before 6:00 a.m. (%)	Single- PCRs (n)	Positive Single-PCRs (n)	Single- PCRs results before 6:00 a.m. (%)	Schools (n)	Students (estimated n)
24	Total	80074	74	0.0924145	99.28	1640	42	98.6	3644	693093
	1	13606	11	0.0808467	99.82	232	6	99.57	570	116760
	2	12338	18	0.145891	99.99	406	15	100	559	107015
	3	10885	4	0.0367478	99.97	85	3	77.65	479	91958.2
	4	10743	3	0.0279252	99.99	149	1	100	478	92778.4
	5	10732	17	0.158405	97.32	305	2	100	456	94510.8
	6	5112	2	0.0391236	100	77	1	98.7	259	44381.6
	7	5842	4	0.0684697	100	43	5	95.35	306	51520.9
	8	2042	4	0.195886	99.95	102	3	100	102	18262.8
	9	3019	4	0.132494	91.55	0	0	-	131	26693.1
	10	1915	1	0.0522193	99.95	105	0	100	92	16924.6
	11	1962	3	0.152905	100	63	3	100	129	17200.5
	12	1878	3	0.159744	100	73	3	100	83	15086.6
25	Total	79799	55	0.0689232	97.94	1326	24	98.72	3646	691641
	1	13556	17	0.125406	90.11	333	2	100	570	116482
	2	12269	10	0.0815062	100	288	9	98.96	564	106545
	3	10810	3	0.0277521	99.89	78	2	100	478	91272.2
	4	10678	3	0.0280951	99.94	54	1	100	477	92371.5
	5	10759	8	0.0743564	99.69	147	1	100	455	94932.8
	6	5089	4	0.0786009	100	66	3	98.48	259	44310
	7	5877	3	0.0510465	100	73	2	82.19	306	51923.4
	8	2024	2	0.0988142	100	45	0	100	102	18120.2
	9	3010	0	0	91.79	0	0	-	131	26614.1
	10	1901	1	0.0526039	99.95	93	2	100	92	16843.1
	11	1956	3	0.153374	100	127	1	100	129	17169.4
	12	1870	1	0.0534759	100	22	1	100	83	15058
26	Total	72318	39	0.0539285	99.58	867	16	97.23	3643	627656
	1	6760	3	0.0443787	98.54	1	0	100	569	58107.5
	2	12208	7	0.0573394	100	151	6	99.34	562	106223
	3	10755	3	0.027894	99.94	80	0	97.5	478	90989.1
	4	10608	5	0.0471342	100	122	4	100	477	91779.9
	5	10524	8	0.0760167	99.98	223	2	91.48	455	92835.2
	6	4956	4	0.0807103	100	112	2	98.21	259	43082.5
	7	5878	1	0.0170126	100	18	1	100	306	51917.3
	8	1989	3	0.15083	100	67	0	100	102	17817.8
	9	2957	3	0.101454	93.44	1	0	100	131	26231
	10	1889	0	0	100	71	0	100	92	16697.6
	11	1932	1	0.0517598	100	21	1	100	129	16978.2
	12	1862	1	0.0537057	99.95	0	0	-	83	14996.1
33	Total	32868	859	2.61348	99.42	16423	641	91.13	3605	563281
	1	5446	100	1.83621	97.61	1545	64	93.92	551	92362.3
	2	4954	179	3.61324	99.19	3300	128	99.21	537	85664.6
	3	4484	138	3.07761	100	2570	83	85.33	476	74763.8
	4	4524	69	1.5252	100	1468	76	100	470	77841.9
	5	3826	94	2.45687	99.53	1925	48	78.86	388	66485.8
	6	3336	104	3.11751	99.94	1950	77	94.72	390	58319.3
	7	2370	39	1.64557	99.96	818	28	88.02	302	41048.4
	8	1497	66	4.40882	100	1354	67	74.15	188	26118.6
	10	793	18	2.26986	100	381	17	100	91	13804.7
	11	797	28	3.51317	100	632	33	99.68	129	13739.4
	12	841	24	2.85375	99.88	480	20	100	83	13132.1
34	Total	80961	1460	1.80334	97.44	31964	1219	82.52	3658	700790
	1	13516	230	1.70169	89.01	4138	170	51.06	558	115905
	2	12374	282	2.27897	97.64	5924	224	98.63	557	107346
	3	10953	290	2.64768	99.97	6446	204	67.31	479	92275.3
	4	10947	152	1.38851	99.69	3384	131	99.38	475	94758.3
	5	9333	170	1.82149	97.21	3938	142	94.9	391	81732.2
	6	8218	148	1.80092	99.98	3369	130	91.07	395	72861.4
	7	6047	35	0.578799	100	1006	58	99.6	308	53044.7
	8	3697	78	2.10982	100	1748	77	99.31	191	32581.8
	10	1980	12	0.606061	100	361	15	95.29	91	17493.9
	11	1950	34	1.74359	100	757	33	99.87	129	17092.1
	12	1946	29	1.49024	100	893	35	8.4	84	15698.7
Calendar week	Lab ID	Pool- PCRs (n)	Positive Pool-PCRs (n)	Positive Pool-PCRs (%)	Pool-PCR results before 6:00 a.m. (%)	Single- PCRs (n)	Positive Single-PCRs (n)	Single- PCRs results before 6:00 a.m. (%)	Schools (n)	Students (estimated n)
35	Total	78774	1080	1.37101	97.84	23753	1108	91.66	3664	682013
	1	13299	196	1.4738	98.53	3638	151	90.08	559	113928
	2	12166	209	1.7179	99.84	4159	182	99.93	561	105488
	3	10878	138	1.26862	99.98	3319	117	76.74	479	91799.6
	4	10730	107	0.997204	99.79	2483	134	99.56	475	93002.9
	5	9170	174	1.89749	84.22	3908	217	84.08	391	80334.9
	6	8172	109	1.33382	99.88	2481	113	91.98	395	72602.9
	7	5939	30	0.505136	100	666	36	99.1	308	52062.9
	8	2649	39	1.47225	99.96	1031	54	99.32	191	23384.7
	10	1925	26	1.35065	100	582	33	100	92	17003
	11	1933	28	1.44853	100	523	29	100	129	16966
	12	1913	24	1.25457	100	963	42	100	84	15439.2
36	Total	79490	912	1.14731	99.92	19674	770	90.89	3665	688035
	1	13310	188	1.41247	99.86	3365	119	96.52	560	114052
	2	12290	137	1.11473	100	2884	99	100	561	106505
	3	10811	157	1.45222	100	3615	139	62.07	479	91197.9
	4	10625	88	0.828235	99.72	2397	90	99.79	475	92074
	5	9127	126	1.38052	99.96	2647	95	98.07	392	79932.8
	6	8167	73	0.893841	99.98	1617	68	90.79	395	72563.7
	7	5739	40	0.696986	99.9	931	53	90.12	308	50170
	8	3631	45	1.23933	100	915	44	99.67	191	31986.6
	10	1923	15	0.780031	100	372	13	99.46	91	16987.8
	11	1933	24	1.24159	100	520	38	99.42	129	16996.4
	12	1934	19	0.98242	99.9	411	12	100	84	15569.1
37	Total	80409	737	0.916564	99.91	15557	585	96.34	3666	696057
	1	13495	103	0.763246	99.67	1433	51	86.67	561	115673
	2	12332	125	1.01362	99.94	2516	95	99.96	562	106949
	3	10989	146	1.3286	99.97	3094	103	99.58	479	92599.9
	4	10864	66	0.607511	99.87	1625	60	99.63	475	94075.8
	5	9228	83	0.899436	99.97	2043	65	99.56	391	80839.4
	6	8213	61	0.742725	99.96	1414	50	82.04	395	73065.4
	7	5837	52	0.890869	100	1253	58	92.74	308	51033.9
	8	3652	47	1.28697	99.97	1051	48	99.71	191	32193.9
	10	1945	11	0.565553	100	272	13	99.63	91	17182.3
	11	1922	21	1.09261	100	460	18	100	129	16853.8
	12	1932	22	1.13872	100	396	24	100	84	15590.4
