## Supplementary Data 7 for "Effective high-throughput RT-qPCR screening for SARS-CoV-2 infections in children": data_simulations_March.xlsx

### Sheet: Sheet1
	0																								14
	0.0001				0.001				0.0001				0.001				0.0001				0.001				0.0001				0.001				0.0001				0.001				0.0001				0.001
	7.5				7.5				4.5				4.5				2.5				2.5				7.5				7.5				4.5				4.5				2.5				2.5
	never	weekly2	semiweekly2	triweekly	never	weekly2	semiweekly2	triweekly	never	weekly2	semiweekly2	triweekly	never	weekly2	semiweekly2	triweekly	never	weekly2	semiweekly2	triweekly	never	weekly2	semiweekly2	triweekly	never	weekly2	semiweekly2	triweekly	never	weekly2	semiweekly2	triweekly	never	weekly2	semiweekly2	triweekly	never	weekly2	semiweekly2	triweekly	never	weekly2	semiweekly2	triweekly	never	weekly2	semiweekly2	triweekly
Prevented transmission	0	0.320492	0.520739	0.619608	0	0.431169	0.616311	0.711143	0	0.308294	0.476441	0.544624	0	0.429867	0.580691	0.661328	0	0.231098	0.300999	0.429387	0	0.278023	0.4071	0.504672	0	0.600978	0.736392	0.804264	0	0.663639	0.773162	0.829802	0	0.487968	0.637284	0.693523	0	0.596581	0.711166	0.766835	0	0.360447	0.460697	0.538391	0	0.388759	0.504258	0.589124
