## Supplementary Data 7 for "Effective high-throughput RT-qPCR screening for SARS-CoV-2 infections in children": Sensitivita╠êt.xlsx

### Sheet: Tabelle1
viral load		morning	random	Antigen Rapid tests
from	until	Sensitivity	Sensitivity	Sensitivity
1000000000	10000000000		99.9999
100000000	1000000000	99.9999	87.5	99
10000000	100000000	99.999	88.2353	96
1000000	10000000	99.999	76.1905	96
100000	1000000	95.8333	76.3158	82
10000	100000	94.1176	67.7419	56
1000	10000	82.3529	34.6154	0
100	1000	60	20	0
10	100	42.8571	0.0001	0
1	10	0.0001	0.0001	0.0001
