## Supplementary Data 7 for "Effective high-throughput RT-qPCR screening for SARS-CoV-2 infections in children": Sensitivity_fit.xlsx

### Sheet: Sheet1
	Viral load	Morning	Morning lower	Morning upper	Random	Random lower	Random upper
0	1.25517	0.00296319	-0.00219773	0.00812411	0.000118027	-3.51888e-05	0.000271242
1	1.57546	0.0138451	-0.00442101	0.0321113	0.000689903	-3.33615e-05	0.00141317
2	1.97747	0.0336458	-0.00281713	0.0701087	0.00193618	0.000150557	0.0037218
3	2.48207	0.0621967	0.00468257	0.119711	0.00402155	0.000619338	0.00742377
4	3.11542	0.0985536	0.0189137	0.178193	0.00707938	0.00144156	0.0127172
5	3.91039	0.141243	0.0397664	0.24272	0.0112187	0.00266051	0.0197769
6	4.90821	0.188512	0.0664894	0.310535	0.016527	0.00430197	0.0287519
7	6.16065	0.238559	0.0979869	0.379131	0.0230708	0.00638071	0.0397609
8	7.73267	0.289716	0.133057	0.446375	0.0308967	0.00890588	0.0528875
9	9.70584	0.340569	0.170544	0.510595	0.0400308	0.0118851	0.0681765
10	12.1825	0.390011	0.209423	0.5706	0.0504794	0.0153273	0.0856315
11	15.2911	0.437243	0.248828	0.625657	0.0622294	0.0192451	0.105214
12	19.193	0.481742	0.288059	0.675425	0.0752491	0.0236551	0.126843
13	24.0905	0.523217	0.326565	0.71987	0.0894894	0.0285788	0.1504
14	30.2377	0.561556	0.363933	0.759179	0.104885	0.0340411	0.17573
15	37.9536	0.596775	0.399866	0.793683	0.121358	0.0400701	0.202646
16	47.6383	0.62898	0.434166	0.823794	0.138816	0.0466947	0.230938
17	59.7942	0.658333	0.466712	0.849955	0.15716	0.0539432	0.260378
18	75.052	0.68503	0.497448	0.872613	0.176282	0.0618412	0.290724
19	94.2032	0.709279	0.526365	0.892192	0.19607	0.07041	0.32173
20	118.241	0.731289	0.553493	0.909085	0.216409	0.0796648	0.353153
21	148.413	0.751266	0.578885	0.923647	0.237184	0.0896133	0.384755
22	186.284	0.769404	0.602612	0.936195	0.258283	0.100255	0.416311
23	233.819	0.785882	0.624758	0.947006	0.279596	0.111581	0.447612
24	293.483	0.800867	0.645412	0.956322	0.30102	0.123572	0.478467
25	368.371	0.814508	0.664666	0.964351	0.322456	0.136203	0.508709
26	462.369	0.826943	0.682611	0.971274	0.343814	0.149438	0.538191
27	580.353	0.838292	0.699338	0.977246	0.365013	0.163236	0.56679
28	728.443	0.848667	0.714933	0.9824	0.385977	0.177549	0.594405
29	914.321	0.858163	0.729477	0.98685	0.40664	0.192324	0.620957
30	1147.63	0.866871	0.743049	0.990692	0.426947	0.207506	0.646387
31	1440.47	0.874866	0.755721	0.994011	0.446846	0.223037	0.670656
32	1808.04	0.882219	0.767561	0.996877	0.466298	0.238856	0.69374
33	2269.4	0.888992	0.778631	0.999352	0.485269	0.254905	0.715632
34	2848.49	0.89524	0.788991	1.00149	0.50373	0.271126	0.736335
35	3575.35	0.901012	0.798693	1.00333	0.521662	0.28746	0.755864
36	4487.68	0.906353	0.807787	1.00492	0.53905	0.303855	0.774245
37	5632.81	0.911301	0.816318	1.00628	0.555884	0.320259	0.791509
38	7070.15	0.915893	0.824329	1.00746	0.572158	0.336623	0.807692
39	8874.25	0.92016	0.831858	1.00846	0.587871	0.352905	0.822838
40	11138.7	0.92413	0.838939	1.00932	0.603027	0.369063	0.83699
41	13981	0.927829	0.845606	1.01005	0.617629	0.385061	0.850196
42	17548.6	0.93128	0.851889	1.01067	0.631685	0.400867	0.862503
43	22026.5	0.934503	0.857814	1.01119	0.645206	0.416452	0.873961
44	27647	0.937518	0.863407	1.01163	0.658203	0.43179	0.884616
45	34701.8	0.940341	0.868691	1.01199	0.670689	0.446861	0.894516
46	43556.7	0.942986	0.873688	1.01229	0.682677	0.461647	0.903707
47	54671.1	0.94547	0.878416	1.01252	0.694183	0.476131	0.912234
48	68621.7	0.947802	0.882893	1.01271	0.705221	0.490302	0.920141
49	86132	0.949996	0.887138	1.01285	0.715809	0.504151	0.927467
50	108110	0.952062	0.891164	1.01296	0.725961	0.51767	0.934252
51	135697	0.954009	0.894986	1.01303	0.735694	0.530854	0.940533
52	170323	0.955845	0.898617	1.01307	0.745023	0.543701	0.946345
53	213785	0.957579	0.902069	1.01309	0.753965	0.556208	0.951722
54	268337	0.959217	0.905354	1.01308	0.762535	0.568376	0.956693
55	336809	0.960767	0.908481	1.01305	0.770748	0.580207	0.961289
56	422754	0.962235	0.91146	1.01301	0.77862	0.591702	0.965537
57	530629	0.963625	0.9143	1.01295	0.786164	0.602867	0.969461
58	666031	0.964944	0.91701	1.01288	0.793395	0.613705	0.973086
59	835983	0.966195	0.919597	1.01279	0.800327	0.624221	0.976433
60	1.0493e+06	0.967384	0.922068	1.0127	0.806973	0.634422	0.979524
61	1.31706e+06	0.968514	0.92443	1.0126	0.813345	0.644314	0.982376
62	1.65313e+06	0.969588	0.926688	1.01249	0.819456	0.653903	0.985009
63	2.07496e+06	0.970612	0.92885	1.01237	0.825317	0.663196	0.987437
64	2.60444e+06	0.971586	0.93092	1.01225	0.830939	0.672202	0.989677
65	3.26902e+06	0.972515	0.932902	1.01213	0.836334	0.680926	0.991742
66	4.10318e+06	0.973401	0.934803	1.012	0.841512	0.689378	0.993645
67	5.1502e+06	0.974247	0.936626	1.01187	0.846482	0.697564	0.995399
68	6.46438e+06	0.975055	0.938375	1.01174	0.851254	0.705493	0.997015
69	8.11391e+06	0.975827	0.940055	1.0116	0.855837	0.713171	0.998503
70	1.01844e+07	0.976565	0.941668	1.01146	0.860239	0.720607	0.999872
71	1.27831e+07	0.977272	0.943218	1.01133	0.864469	0.727807	1.00113
72	1.6045e+07	0.977948	0.944709	1.01119	0.868534	0.73478	1.00229
73	2.01393e+07	0.978596	0.946143	1.01105	0.872443	0.741533	1.00335
74	2.52782e+07	0.979217	0.947522	1.01091	0.876201	0.748073	1.00433
75	3.17285e+07	0.979812	0.948851	1.01077	0.879816	0.754406	1.00523
76	3.98248e+07	0.980383	0.950131	1.01064	0.883293	0.76054	1.00605
77	4.9987e+07	0.980931	0.951364	1.0105	0.88664	0.766482	1.0068
78	6.27422e+07	0.981458	0.952553	1.01036	0.889862	0.772237	1.00749
79	7.87523e+07	0.981964	0.9537	1.01023	0.892964	0.777812	1.00812
80	9.88477e+07	0.98245	0.954806	1.01009	0.895952	0.783214	1.00869
81	1.24071e+08	0.982918	0.955874	1.00996	0.898831	0.788449	1.00921
82	1.5573e+08	0.983368	0.956905	1.00983	0.901605	0.793521	1.00969
83	1.95468e+08	0.983801	0.957902	1.0097	0.90428	0.798437	1.01012
84	2.45346e+08	0.984218	0.958864	1.00957	0.906858	0.803202	1.01051
85	3.07952e+08	0.98462	0.959795	1.00944	0.909345	0.807822	1.01087
86	3.86533e+08	0.985007	0.960695	1.00932	0.911745	0.812301	1.01119
87	4.85165e+08	0.98538	0.961565	1.0092	0.91406	0.816644	1.01148
88	6.08966e+08	0.985741	0.962407	1.00907	0.916295	0.820856	1.01173
89	7.64357e+08	0.986088	0.963223	1.00895	0.918453	0.824942	1.01196
90	9.594e+08	0.986424	0.964012	1.00883	0.920537	0.828906	1.01217
91	1.20421e+09	0.986748	0.964777	1.00872	0.92255	0.832752	1.01235
92	1.51149e+09	0.987061	0.965519	1.0086	0.924496	0.836485	1.01251
93	1.89718e+09	0.987363	0.966237	1.00849	0.926376	0.840108	1.01264
94	2.38129e+09	0.987655	0.966933	1.00838	0.928194	0.843624	1.01276
95	2.98893e+09	0.987938	0.967609	1.00827	0.929952	0.847039	1.01287
96	3.75162e+09	0.988212	0.968264	1.00816	0.931653	0.850355	1.01295
97	4.70893e+09	0.988476	0.9689	1.00805	0.933299	0.853575	1.01302
98	5.91052e+09	0.988732	0.969518	1.00795	0.934891	0.856703	1.01308
